# Epilepsy surgery in children with operculo-insular epilepsy: Results of a large unicentric cohort

**DOI:** 10.1101/2024.05.15.24307360

**Authors:** Kudr Martin, Janča Radek, Jahodová Alena, Bělohlávková Anežka, Ebel Matyáš, Maulisová Alice, Bukačová Kateřina, Tichý Michal, Libý Petr, Kynčl Martin, Holubová Zuzana, Šanda Jan, Ježdík Petr, Ramos Rivera Gonzalo Alonso, Kopač Luka, Kršek Pavel

## Abstract

**Objective:** Epilepsy surgery in the operculo-insular cortex is challenging due to the difficult delineation of the epileptogenic zone and the high risk of post-operative deficits following resections in this region.

**Methods:** Pre- and post-surgical data from 30 pediatric patients who underwent opercular-insular cortex surgery at Motol Epilepsy Center Prague from 2010 to 2022 were analyzed.

**Results:** Focal cortical dysplasia (FCD, n = 15) was the predominant cause of epilepsy in the patients studied, followed by epilepsy-associated tumors (n = 5) and tuberous sclerosis complex (n = 2). In eight patients where FCD was the most likely etiology, histology was negative. The epileptogenic zone was in the dominant hemisphere in 16 patients. Variability in seizure semiology and electrophysiological findings necessitated multimodal imaging and advanced post-processing for precise epileptogenic zone localization. Stereoelectroencephalography (SEEG) monitoring was used in 23 patients. The use of oblique electrodes as guides during resection proved beneficial for the neurosurgeon. At the two-year follow-up, 23 patients were seizure-free (ILAE Classification of Outcome 1), and seven experienced a seizure frequency reduction of > 50% (ILAE 4). Nineteen remained seizure-free following the definitive outcome assessment (2–13 years post-surgery). Five from 15 patients operated in posterior insula experienced pyramidal tract ischemia, leading to permanent mild hemiparesis in three patients and moderate hemiparesis in one patient. One patient experienced unexpected pontine ischemia 9 days post-surgery, leading to permanent spastic hemiparesis.

Five other patients experienced transient deficits.

**Significance:** Despite diagnostic and surgical challenges, epilepsy surgery in the opercular-insular cortex can lead to excellent patient outcomes. A comprehensive diagnostic approach is crucial for surgical success. For surgeries in the posterior insula, ischemia in the pyramidal tract and subsequent hemiparesis of varying severity should be anticipated. However, in pediatric patients, there is a great chance for significant recovery with proper rehabilitation.

**Key points:**

- Despite the diagnostic and surgical challenges, patients who underwent operculo-insular cortex surgery achieved excellent outcomes.
- Seizures from the operculo-insular region exhibit diverse semiology and propagation patterns (i.e., frontal, perisylvian, and temporal).
- An initially negative MRI finding is common. Video EEG typically reveals an extensive finding. A multimodal diagnostic approach is crucial.
- SEEG was necessary in a significant number of cases, and the use of oblique electrodes as guides proved beneficial for the neurosurgeon.
- For surgeries in the posterior insula, ischemia in the pyramidal tract and subsequent hemiparesis of varying severity should be anticipated.
