## Supplementry Table 1 (anonymized) for "Epilepsy surgery in children with operculo-insular epilepsy: Results of a large unicentric cohort"

### Sheet: Table S1
Table S1. Comprehensive clinical Information regarding the entire study group.
Pt.	Sex*	Age at seizure onset*	Age at surgery*	Neurological finding	Laterality R / L / unclear	Type of seizures* -> sequence + together	Awarness during seizures Unclear = not tested or unclear	Seizures propagation pattern Occurence of pattern – no temporal correlation	Interictal VEEG	Extent of interictal VEEG	Ictal VEEG	Extent of ictal VEEG	MRI	FDG-PET	SPECT (SISCOM)	SEEG finding	SEEG no. of electrodes	Localization of surgery	Side of surgery	Anterior/ posterior Insula	Awake craniotomy*	Completeness of surgery	Histology	Adverse events (temporary)*	Adverse events (permanent)*	Outcome 2 years (ILAE)	Drugs reduction/withdrawal	Definitive Outcome (ILAE, 1st APR 2024)*	Definitive drugs reduction/withdrawal	Psychology before surgery*	Psychology 1 year after surgery*
Anterior insula
1		6-10	11-18	Decreased psychomotor speed	L		Aware	Temporal	FT R	Multilobar	FT R	Multilobar	FCD Ins. T oper. T R	FTP R	T R	Ins. ant. F oper. F orbital F lateral R	2	Ins. ant. F oper. F orbital F lateral T	R	Ant.		Yes	FCD 1A	yes	no	1	Reduction	4 (>5y)	Re-administered	70-89	<69
2		6-10	11-18	Normal	R		Aware	Frontal	FC R FC bilat	Bilateral	F R → FC mesial	Lobar	FCD Ins. ant. T lateral R	Normal	NA	Ins. ant. F oper. F orbital R	7	Ins ant. F oper.. F orbital	R	Ant.		Yes	Negative	no	no	4	No reduction	4 (>5y)	No reduction	70-89	NA
3		11-18	11-18	Normal	R		FBTCS	None	NA	NA	NA	NA	Tumor Ins. ant F oper. L	NA	NA	NA	NA	Ins. ant. F oper.	L	Ant.		No	Fibrilar astrocytoma (grade 2)	yes	no	1	Withdrawn	1 (>5y)	Withdrawn	90-109	90-109
4		0-5	0-5	Mild central hypotonic syndrome Mild palleocerebellar syndrome	R		Unaware	Frontal Perisylvian	FT R O R→ O L	Multilobar	FT R	Multilobar	TSC Ins. ant. F oper. F R	NA	Ins. ant. F oper. F lat. R	Ins. ant. R oper. F dorsal R	9	Ins. ant. F oper. F lateral	R	Ant.		Yes	TSC	no	no	1	No reduction	1 (>5y)	Reduction	70-89	<69
5		0-5	0-5	Dysphasia Central hypotonic syndrome Paleocerebellar syndrome	Unclear		Unclear	Frontal	FT L Generalized SW	Bilateral	Generalized	Bilateral	Tumor + FCD Ins. ant. F orbital T mesial L	Ins. ant. F orbital T mesial L	NA	NA	NA	Ins. ant. F orbital T mesial	L	Ant.		Yes	DNET FCD 3B	yes	yes	4	No reduction	4 (>5y)	No reduction	NA	NA
6		6-10	11-18	Normal	R		Aware	Frontal Perisylvian Temporal	FT bilat.	Bilateral	F bilat slow activity	Bilateral	FCD Ins. ant. F oper. F orbital R	Normal	NA	Ins. ant. F oper. R	12	Ins. ant. F oper. F orbital	R	Ant.		Yes	FCD 2B	no	no	1	Reduction	1 (>5y)	Withdrawn	90-109	90-109
7		6-10	11-18	Normal	R		Aware	Temporal	F R	Lobar	Hemisphere R	Multilobar	FCD Ins. ant. F oper. F R	F orbital R	Hypoperfusion F orbital R	Ins. ant. F oper. R	13	Ins. ant. F oper. F orbital	R	Ant.		Yes	FCD 2B	no	no	1	Reduction	1 (>5y)	Withdrawn	70-89	70-89
8		0-5	0-5	Mild central hopotonic syndrome Mild gait instability Signs of elective mutism	R		Unclear	Frontal Temporal	FT L	Multilobar	FT L	Multilobar	FCD Ins. ant. F oper. F orbital L	FT L	NA	F oper. F orbital L	13	Ins. ant. F oper. F orbital	L	Ant.		Yes	FCD 2B	no	no	1	Reduction	1 (>5y)	Withdrawn	70-89	90-109
9		0-5	0-5	Normal	R		Unclear	Frontal Perisylvian Temporal	FT R	Multilobar	FT R	Multilobar	Normal	Ins. ant. T R	Ins. ant. R	Ins ant. F oper. L	15	Ins. ant. F oper.	R	Ant.		Yes	FCD 1A	no	no	1	Reduction	1 (2-5y)	Reduction	70-89	70-89
10		0-5	0-5	Psychmotor retardation Central hypotonic syndrome Increased myotatic reflexes on R hand	Unclear		Unclear	Frontal Temporal	FCT R	Multilobar	FTP R	Multilobar	TSC F orbital T lateral R	F oper. F orbital F lateral R	F oper. F Basal R	NA	NA	Ins ant. F oper. F orbital F lateral	R	Ant.		Yes	TSC	no	no	1	No reduction	1 (2-5y)	No reduction	<69	<69
11		0-5	11-18	Normal	L		Unclear	Frontal Temporal	F L	Lobar	F L	Lobar	Normal	Ins. ant. F oper. F orbital T lateral L	Ins. ant. F oper. F orbital L	Ins. ant. F oper. L	18	Ins. ant. F oper.	L	Ant.		Yes	Negative	no	no	1	Reduction	4 (2-5y)	No reduction	70-89	90-109
Ant./post. insula
12		6-10	11-18	Normal	R		Aware	Temporal	FT bilat	Bilateral	T L	Lobar	Tumor Ins. post. T oper. T lateral R	Ins. T oper. T R	NA	NA	NA	Ins ant. and post. (caudal) T oper. T	R	Ant./Post.		Yes	Ganglioglioma FCD 3B	no	no	1	No reduction	1 (>5y)	Withdrawn	90-109	90-109
13		0-5	6-10	Normal	R		Unclear	Frontal	FC mesial FT R	Multilobar	FCT R	Multilobar	FCD Ins. ant. F orbital R	Ins. Oper. R	NA	Ins. ant. (max) Ins. post F oper. R	4	Ins. ant. Ins post. - partially F oper. T oper.	R	Ant./Post.		Yes	FCD 2B	no	no	1	Withdrawn	1 (>5y)	Re-administered	70-89	70-89
14		0-5	11-18	Decreased psychomotor speed	R		Unclear	Frontal Perisylvian Temporal	FCTP L	Multilobar	CT L	Multilobar	FCD Ins. ant. F oper. L	F oper. T oper. L	Non-localising	Border of ins. ant. and post. R oper. L	11	Partially ins. ant. and ins. post. R oper.	L	Ant./Post.		Yes	FCD 2B	no	no	1	Reduction	1 (2-5y)	Reduction	<69	<69
15		11-18	11-18	Normal	R		Aware	Perisylvian Temporal	FCP R F mesial bilat	Bilateral	FCP R F bilat.	Bilateral	Normal	T R	Non-localising	Border of Ins. ant. and ins. post. L	27**	Partially ins. ant. and ins. post. R oper.	L	Ant./Post.		Yes	Negative	yes	no	1	Reduction	1 (2-5y)	Reduction	90-109	90-109
Posterior insula																										(1 y 9 m)
16		0-5	0-5	Normal	L		Unclear	Perisylvian	FCTP R	Multilobar	Hemisphere R	Multilobar	FCD Ins. post. F lateral R	T lateral L	NA	NA	NA	Ins. post. T oper. T pole	R	Post.		Yes	FCD 2B	no	no	1	No reduction	1 (>5y)	Reduction	70-89	90-109
17		6-10	11-18	Decreased psychomotor speed Mild R sided hemiparesis Mild aphasia	R		1st surgery Aware 2nd surgery Unaware	Frontal Perisylvian	T → FCP L	Lobar → multilobar	FCTP L	Multilobar	Mild MTS T L	F orbital TP L	NA	Ins. post. L	5	Ins. post. P oper. T lateral	L	Post.		No	Negative	no	no	4	No reduction	4 (>5)	No reduction	90-109	70-89
18		0-5	6-10	Normal	R		Aware	Frontal Temporal	FCTP L	Multilobar	CTP L	Multilobar	FCD Ins post. L	Ins. P oper. R oper. TP L	Ins. post. P oper. R oper. L	Ins. post. L	4	Ins. post. T oper. C oper. P oper.	L	Post.		Yes	FCD IA (1st op.) FCD IIB (2nd - 3rd op.)	no	no	1	Reduction	1 (>5y)	Withdrawn	90-109	90-109
19		0-5	11-18	Mild psychomotor retardation Mild dysphasia Mild R sided hemiparesis Negative moyclonias on R hand Mild cerebellar syndrome	L		Aware	Frontal Perisylvian	FCT L	Multilobar	FCTP L	Multilobar	FCD Ins. post. R	C L	NA	Ins. post. L	6	Ins. post. C oper. F lateral	L	Post.		No	FCD 2B	yes	yes	4	No reduction	4 (>5ym)	No reduction	<69	<69
20		0-5	6-10	Normal	R		Aware → unaware	Perisylvian	T bilat. CTPO L	Bilateral	FT L	Multilobar	Tumor Ins. post. P oper. P L	Ins. T mesial L	NA	NA	NA	Ins. post. P oper. P	L	Post.		Yes	Pleomorphic xanthoastrocytoma (grade 2)	no	no	1	Reduction	1 (>5y)	Withdrawn	70-89	90-109
21		6-10	11-18	Normal	R		Aware	Frontal Perisylvian	FCTP L	Multilobar	Hemisphere L	Multilobar	Normal	Ins. R oper. T mesial L	R oper. P oper. C Left	R oper. P oper. C L	15	R oper. P oper. C	L	Post.		Yes	Negative	no	no	1	No reduction	1 (>5y)	Reduction	70-89	70-89
22		6-10	11-18	Normal	R		Aware	Perisylvian Frontal	FT L T L	Multilobar	FC mesial T L	Multilobar	Normal	Ins. R oper. L	Non-localising	Ins. post. R oper. P oper. L	12	Ins post. R oper. P oper.	L	Post.		No	Negative	yes	yes	4	No reduction	5 (>5y)	No reduction	NA	NA
23		6-10	11-18	Normal	R		Aware	Perisylvian Temporal	FT bilat.	Bilateral	FT bilat	Bilateral	FCD F oper. F basal L	Ins. post. R oper. P oper. L	Ins. post. R oper. P oper. C L	Ins. post. T oper. P oper. L	18	Ins. post. T oper. P oper.	L	Post.		No	Negative	no	no	4	No reduction	4 (>5y)	No reduction	90-109	NA
24		0-5	11-18	Normal	R		Unclear	Frontal	FT L	Multilobar	FT L	Multilobar	FCD Ins. post. T oper. L	Ins. F oper. L	Ins. post. L	Ins. post. L	16	Ins. post. T oper. P oper.	L	Post.		Yes	Negative	yes	no	1	Reduction	1 (>5y)	Reduction	70-89	70-89
25		0-5	6-10	Mild ADHD Mild central hyptonic syndrome Mild dyspraxia	R		1. Unclear 2. Aware	Frontal Perisylvian	FC mesial	Lobar	F R F mesial	Lobar	Normal	Ins. ant. F oper. R	Ins. R	Ins. post. R	16	Ins. post. R oper. P oper.	R	Post.		Yes	FCD 2B	yes	no	1	Reduction	1 (>5y)	Reduction	70-89	70-89
26		11-18	11-18	Normal	R		Aware	Perisylvian	T L	Lobar	hemisphere L → hemisphere R	Multilobar → bilateral	FCD T L	T Bilat., more L	Ins. post. T bilat	Ins. post. T mesial Left	17	Ins. post. T pole Amygdala	L	Post.		No	FCD 1A (temporal lobe)	yes	no	4	No reduction	4 (>5y)	No reduction	90-109	90-109
27		0-5	11-18	Autistic behavior (Asperger syndrome)	L		Aware	Frontal Perisylvian Temporal	T L	Lobar	T → FCT L	Lobar → multilobar	Tumor T L	T L	NA	NA	NA	Ins. post. T oper. T	L	Post.		No	Ganglioglioma (grade 2) FCD 3B	no	no	1	No reduction	1 (>5 y)	No reduction	<69	<69
28		0-5	11-18	Normal	R		Aware → unaware	Frontal Perisylvian Temporal	CTP L	Multilobar	Hemisphere L	Multilobar	FCD Ins. post. T oper. L	TP L	Ins. post. L	Ins post. T oper. R oper. P oper. L	16	Ins. post. T oper. R oper. P oper.	L	Post.		Yes	FCD 2B	yes	no	1	Reduction	3 (2-5y)	No reduction	NA	NA
29		0-5	6-10	Normal	R		1-4. Unclear 5. Unaware	Frontal Perisylvian Temporal	FCTP R	Multilobar	FCTP R	Multilobar	Normal	Ins. R	Non-localising	Ins. post. P oper. R	15	Ins. post. P oper.	R	Post.		Yes	FCD 1A	yes	yes	1	No reduction	1 (2-5y)	No reduction	70-89	NA
30		0-5	6-10	Mild ADHD Mild central hypotonic syndrome Mild cerebellar syndrom	R		Aware → unclear	Frontal Perisylvian	FT L	Multilobar	T → F L	Lobar	FCD Ins. post. L	Ins. post. T lateral L	NA	Ins. post. T oper. L	16	Ins. post. T oper.	L	Post.		Yes	FCD 1A	yes	yes	1	Reduction	1 (2-5y)	Reduction	<69	<69
NOTE:
(*) marks with fully/partially anonymized columns, contact authors for precise information if needed.
(**) The first implantation was primarily into the right hemisphere, revealing a possible left-sided Seizure Onset Zone (SOZ). Consequently, 9 additional electrodes were inserted into the left side.

### Sheet: Table S2
Table S2. Summary of seizure semiology and propagation patterns observed in patients who underwent surgery on different operculo-insular regions.
			Whole grp. 30 pts. 62 types of sz.		Ant. 11 pts. 22 types of sz.		A-P 4 pts. 8 types of sz.		Post. 15 pts 32 types of sz.
Semiology			All	Init.	All	Init.	All	Init.	All	Init.
	Focal motor
		Automatisms	22	6	10	4	2	0	10	2
		Atonic	1	1	1	1	0	0	0	0
		Clonic	9	3	2	1	1	0	6	2
		Epileptic spasms	4	4	3	3	0	0	1	1
		Hyperkinetic	10	3	2	2	1	0	7	1
		Myoclonic	1	1	0	0	0	0	1	1
		Tonic	28	10	9	3	5	2	14	5
	Focal nonmotor
		Autonomic	15	6	7	3	2	1	6	2
		Behavior Arrest	13	11	8	7	1	1	4	3
		Cognitive	3	3	1	1	2	2	0	0
		Emotional	6	6	3	3	0	0	3	3
		Sensory	20	17	1	1	2	2	17	14*
	Other
		FBTCS	6	NA	2	NA	1	NA	3	NA
		Epigastric aura	3	3	3	3*	0	0	0	0
		Laryngeal constriction	10	6	1	1	3	2	6	3*
		Non-specific aura	2	2	0	0	0	0	2	2
		Aphasia	3	2	0	0	0	0	3	2
		Hemiparesis	1	1	0	0	0	0	1	1
Propagation pattern
	Frontal		21		8		2		11
	Temporal		15		7		3		5
	Perisylvian		18		3		2		13*
	Spasms		5		4*		0		1
Key: All - semiology observed at any time during the course of seizure; Init. - semiology observed at the onset of seizure; Ant. – anterior region; A-P – junction between anterior and posterior region; Post. – posterior region; FBTCS – focal to bilateral tonic–clonic seizure (*) indicates an at least three times more frequent occurrence of symptoms in the anterior region compared to the posterior…
